# Upper respiratory microbiome and host immune signatures associated with SARS-CoV-2 susceptibility and illness in a human challenge model

**DOI:** 10.64898/2026.11.16.26368138

**Authors:** Jillian H. Hurst, Visanu Wanchai, Pixu Shi, Intawat Nookaew, Devjanee Swain-Lenz, Laura-Leigh Rowlette, Sarah Cleaton, Jason Arnold, So Young Kim, Corbin Hite, Kristine L. Kay, Andrew Catchpole, Mariya Kalinova, Ben Killingley, Alex Mann, Helen Wagstaffe, Christopher Chiu, Matthew S. Kelly

## Abstract

The upper respiratory tract (URT) microbiome modulates the local mucosal immune environment, with potential implications for respiratory viral infection susceptibility and outcomes. We leveraged a first-in-human SARS-CoV-2 challenge study in 34 healthy young adults, 18 of whom became infected, to characterize host gene expression and microbiome composition and dynamics in nasal and throat samples collected before viral inoculation and over the subsequent 14 days. Compared with participants who remained uninfected, participants who became infected had elevated baseline nasal expression of gene modules related to interferon, innate inflammatory, and neutrophil responses, as well as a delayed transcriptional response to viral challenge. Baseline nasal microbiome composition differed modestly by subsequent infection status, with lower relative abundances of *Corynebacterium accolens* and higher abundances of *Dolosigranulum pigrum* and *Staphylococcus aureus* among participants who became infected. Integrated analyses of microbiome and host gene expression data identified coordinated networks of microbiome features and host immune modules that distinguished infected from uninfected participants, including prior to inoculation. Notably, immune modules associated with infection susceptibility were positively correlated with *S. aureus* abundance and negatively correlated with the abundances of common nasal commensals, *Corynebacterium* spp. and *Staphylococcus epidermidis*, linking altered nasal microbiome community structure with the heightened inflammatory state associated with infection susceptibility. Symptom burden and viral load were similarly linked to distinct networks of microbiome and host gene expression features within nasal samples. Taken together, these findings highlight potential microbiome–host interactions within the nasal mucosa that may contribute to differences in respiratory viral infection outcomes.
