## Supplemental File 1 for "Upper respiratory microbiome and host immune signatures associated with SARS-CoV-2 susceptibility and illness in a human challenge model"

### Sheet: Modules
M1.2_Type_1_interferon	M3.4_ISGs	M5.4_Antiviral_sensing	M9.51_Innate_signaling	M4.13_Innate_inflammation	M4.6_Monocyte.APC_activation	M5.1_Phagocytosis	M7.1_Neutrophil_migration	M4.9_Neutrophil_inflammation	M7.2_Neutrophil_activation	M5.7_Neutrophil_degranulation	M3.2_TLR_signaling	M6.17_NFkB_signaling	M3.6_NK_cells	M4.2_B_cells	M4.1_T_cells	M4.15_T_cell_activation
LY6E	IFIH1	RBCK1	SSNA1	ZFP36	MTMR11	GNAI3	MYADM	LOC728519	FGR	BPI	BCL6	EMILIN2	KLRD1	C9orf45	KLHL3	LOC728499
IFIT1	IRF7	TRAFD1	PDCD10	LOC440093	HNMT	SLK	ALDH3B1	ANXA3	ARHGAP24	LTF	BASP1	BCKDK	PPP2R2B	CD79A	HPCAL4	C7orf54
OAS1	PARP14	TRIM21	SYF2	SLC25A44	KIAA1598	HIATL1	TMEM8	TLR5	STXBP2	MPO	PBEF1	GRAMD1A	TGFBR3	AFF3	LEF1	LOC442582
IFIT3	IFIT2	LOC401433	ARF1	YIPF1	MS4A7	SNX13	SUMF1	KREMEN1	TMEM165	CEACAM8	KLHL2	PPM1M	TARP	CCR6	NELL2	PDE7A
OAS3	IFI35	COP1	DENND1C	IFITM2	GPBAR1	MAP3K8	TNIP1	CR1	ACVR1B	CEACAM6	SLC2A3	SIPA1L1	PYHIN1	VPREB3	CCR7	DKFZP434A0131
OASL	SAMD9L	CHMP5	CDC42	C6orf166	FBP1	LBR	RASGEF1A	BMX	ATP8B4	MMP8	SULT1B1	TBC1D2	PLEKHF1	BLR1	TCEA3	GUSBL1
LOC129607	STAT1	TAP2	USP33	STAT3	PLXNB2	SPPL2A	RGS19	LRG1	F12	CTSG	PROK2	CTSD	GPR56	FCRLA	MAN1C1	LOC728565
ISG15	OAS2	SP110	WDR8	RNF13	CSF1R	FEM1C	SEMA4B	OPLAH	GBA	ELA2	LIN7A	ST3GAL2	KLRK1	CD79B	FAM102A	LOC158301
HERC5	IFIT5	GADD45B	CLPTM1	PHF21A	NYD-SP21	KIAA0040	TADA3L	ALPL	dJ341D10.1	DEFA4	ROPN1L	GALK1	PRF1	CD19	PASK	LOC728452
MX1	ATF3	IFI16	FAM89B	PRKCD	SLC46A2	CHUK	KCTD2	C19orf59	GTDC1	RETN	PYGL	FCN1	ZNF683	FCRL2	TCF7	DDB1
BATF2	SEPT4	TAP1	CGRRF1	LOC651143	KYNU	SAP30L	METRNL	LOC642112	CNIH4	HP	SLC11A1	TNFRSF1B	HOP	BANK1	DHRS3	LOC644591
LAMP3	HERC6	ZNFX1	NFAT5	MTX1	C17orf87	SFT2D1	GAPDH	PGLYRP1	WIPI1	COL17A1	LOC728417	TRPV4	CD8A	CNTNAP2	TBC1D4	FOXP1
IFI44L	IFITM1	PHF11	S100A4	C9orf66	AP1S2	TOR1AIP1	TALDO1	CA4	TIPARP	HLA-DRB1	LOC641710	TP53I3	GNLY	E2F5	LRRN3	SNORD4A
XAF1	TRIMP1	ACTA2	CITED4	PCNX	HMOX1	CAST	C9orf72	LOC642684	LDHA	MS4A3	TGFA	GABARAP	LOC642083	FAM129C	AXIN2	ZNF451
IFI44	EIF2AK2	C1QA	TPT1	SNX27	ABI3	ATP6V1D	TLN1	MGAM	AMPD3	HLA-DRB5	GPR97	FBXL20	IL2RB	CD72	CD40LG	ANKRD36
OAS2	AIM2	SP140	DNAJB12	PLOD1	UBE2E2	MAP1LC3B	CAPN1	SOCS3	C17orf60	ARG1	KCNJ15	CIDEB	CD160	MS4A1	BACH2	SNORA70
TRIM6	MT1A	ABCA1	DGAT1	FTH1	CYBB	ATG3	TMEM127	FKBP5	PECR	LOC728358	LOC399744	CALML4	PRSS23	TCL1A	CD3E	CRYZL1
HES4	MOV10	TCN2	LOC647958	NT5C2	CPNE8	C1GALT1C1	G6PD	IRAK3	C1orf162	LOC653600	TLR6	RAB32	IFNG	COBLL1	EBI2	ZNF160
OTOF	CCL8	ZC3HAV1	FAM103A1	GMPR2	CD36	BAT5	GPSM3	CLEC4D	PDSS1	TCN1	ITGAM	SLC26A6	KIR3DL2	FCRL5	CCDC64	LOC285359
FLJ20035	PRIC285	HSH2D	MED13L	APBB1IP	TGFBI	LAPTM5	C22orf9	LMNB1	CBS	OLR1	FCGR2A	ANG	KLRF1	HLA-DOB	ARMCX2	LOC728411
IFITM3	ZBP1	LOC554203	CTDSP1	SNX10	LRRC33	ANXA5	CYB5R1	SAMSN1	SPTLC2	AZU1	ABHD2	EPN1	GPR114	OSBPL10	TRAT1	C8orf16
CXCL10	WARS	GBP2	LOC441763	ZCCHC6	LY86	CAPZA2	XRN2	LOC648984	C11orf82	CAMP	DYSF	MOBKL2A	KLRC3	BLNK	DKFZp761P0423	LOC441066
EPSTI1	LAP3	TRIM5	HECW2	AXUD1	KLF11	LOC653972	CAPZB	LOC391045	SIRT5	EIF1AY	MLSTD1	NAPRT1	KIAA1671	FCRL1	FAM134B	LOC400986
SERPING1	GBP5	RHBDF2	YPEL2	LITAF	CYFIP1	FAM49B	TWF2	MCTP2	THEX1	GIG12	HCK	FADD	GZMH	FCER2	BCL11B	LOC650128
LOC26010	TNFSF10	TMEM140	YPEL5	MYD88	CST3	LTA4H	GRK6	VNN2	CD82	HLF2	LOC642780	BTBD14A	KLRG1	LOC90925	LOC202134	CDC14A
RSAD2	GBP1	ADAR	NR2C2	BRI3	ALDH2	TBXAS1	LOC653888	IL1R2	TMLHE	NCA-95	QPCT	SMARCD3	FGFBP2	KIAA0125	TNFRSF25	CCDC84
RTP4	FBXO6	BTN3A1	POLDIP2	TCIRG1	CD33	IGSF6	TK2	GRB10	DHCR7	CGM6	CEACAM4	EXT1	NCALD	TSPAN13	EPHA4	GSDML
TSA-1	PARP10	PARP10	CSDA	ZYX	VCAN	SNX16	PKM2	FCAR	LOC730953	CD66b	PPP1R3D	CD14	CLIC3	HLA-DOA	ID3	RUNDC2C
RIGE	TRIM22	LGALS9	PHF23	MAPK3	MPEG1	GBE1	STEAP3	IL18R1	FAM20A	CD67	CST7	MARCO	FLJ14213	SPIB	SH3YL1	WDR33
RIG-E	GBP3	NBN	LOC643720	S100A6	TNS3	DNAJB6	PLD1	SLPI	ST6GALNAC3	NCA	LOC641996	OKL38	MCOLN2	BRDG1	THNSL1	LOC286208
SCA2	ZNF684	ECGF1	C17orf37	ERO1L	NAGA	ATP6V0E1	TMEM119	OSM	P2RX1	CEAL	LILRA3	DEDD2	SBK1	BLK	STMN3	POGZ
SCA-2	INCA	SAMD9	RPS6KA3	MLKL	DPYSL2	FOXN2	CYB5R3	NSUN7	GLUL	CD66c	STEAP4	TPD52L2	AUTS2	EBF1	EPHX2	LOC652726
RNM561	GALM	SRBD1	FKBPL	KIAA1600	SLC7A7	FKBP15	OTUD1	GPR141	FGD4	PMNL-CL	LOC728054	SLC43A2	GPR68	MB-1	LTBP3	BCOR
IFI-56	DHX58	NCOA7	CCBL2	GRN	EDG3	PGK1	CHP	WDFY3	LOC441124	HNC	SLC37A3	LOC653382	NCR3	IGA	FAM84B	SMA4
IFI56	CEACAM1	DRAP1	MBD4	THOC5	ENC1	LRRFIP2	TESK2	CASP5	ASPH	CLG1	LOC642816	FLCN	SAMD3	MLLT2-like	MAL	LOC153561
GARG-16	UBE2L6	UNC93B1	C19orf50	ATF6	SLC27A1	UBE2J1	ACPP	SIPA1L2	RBMS1	MGC23078	REPS2	SERPINB2	NKG7	LAF4	ABLIM1	LOC23117
IFNAI1	PML	SP100	FAM131A	MGC4093	CD86	PXN	RIPK3	S100P	FLJ40125	CG	F5	C5orf29	EOMES	CKR-L3	C6orf105	TMEM137
G10P1	APOL6	NTNG2	FUZ	DNTTIP1	VENTX	RPS6KA1	CHKA	LIMK2	C9orf103	HLE	SLA	TSPO	FASLG	DRY-6	FAIM3	SMA5
OIAS	SOCS1	DHRS9	DHX40	MSRB2	C4orf18	HHEX	GSN	S100A12	CYP19A1	GE	LOC255809	CD300C	CTSW	CKR6	TXK	KIAA1641
OIASI	LGALS3BP	TDRD7	ELMO1	HTATIP2	ASAHL	FLJ10986	DENND1A	MMP9	SGMS2	PMN-E	ETS2	IFI30	TSEN54	BN-1	SLC16A10	LOC653352
IFI-4	SCO2	LBA1	CUL4B	PIM3	OAF	EDEM2	CDC42EP4	IL18RAP	SH3GLB1	NE	MEGF9	C3AR1	ABCB1	GPR29	C16orf30	FLJ39653
ISG56	DDX58	MDK	CTNS	NCSTN	FZD2	GADD45G	DBNL	VNN1	STOM	HNE	PHTF1	CAPG	FCRL6	DCR2	DOCK9	NSG-X
IRG2	TNFAIP6	NT5C3	PPFIA1	LAMP2	PDK4	OSTM1	ARF5	KIAA1881	GM2A	MGC120099	MME	DUSP3	LDOC1L	GPR-CY4	ATP8B2	NAG8
RIG-G	INDO	SASP	ABHD4	NFKBIZ	ASGR1	LOC645058	APOB48R	PSG3	MAP2K6	HNP-4	BST1	DKFZP564J0863	SYTL2	CD196	HOOK1	MGC138346
IFI60	MT2A	ISGF3G	ERF	CHSY1	DHRS4L2	C1orf25	ZDHHC17	MAPK14	SORT1	MGC138296	TLR8	SLC9A1	GZMA	STRL22	EDAR	MGC131759
ISG60	GBP6	REC8	NLRX1	SELL	KLF4	TMEM2	RAB1B	C5orf32	EXOC6	HP4	GNG10	IL4R	SH2D2A	GPRCY4	IL7R	HCP1
IFIT4	STAT2	KIAA1618	SULT1A2	CTNNA1	ATBF1	TOLLIP	RHOU	SERPINA1	ITPKC	HP-4	FPRL1	MAP3K6	GZMM	CKRL3	D4S234E	PDE7
GARG-49	TIMM10	ISG20	SEL1L	STX10	CALML4	CTDP1	ZDHHC12	SLC2A14	FFAR3	DEF4	SIGLEC5	IKBKG	CD94	CMKBR6	CD28	MGC40269
CIG-49	PARP12	DYNLT1	MGC2752	CD97	SNX30	INSIG2	SH3PXD2B	ANX3	TMEM16K	XCP1	FLJ22662	TNFSF13	PR2AB-BETA	8HS20	BCL2	bA239L20.5
MGC133260	PLSCR1	LHFPL2	CMTM1	LRRK2	LILRB1	ZFP106	ULK1	MGC126430	ATP11B	MGC126603	TLR4	LOC255783	PR52B	N27C7-2	KIAA0748	bGLU-Lp
p100	PARP9	TRIM56	WDR20	ATP6V0D1	CD1D	EHD1	PLEKHM1	SLEB1	ANKRD55	RSTN	MANSC1	UPP1	PR2APR55-BETA	MDR15	LOC439949	SMAC3L
p59OASL	LOC400759	TRIM25	SPATA2	CFLAR	CPVL	PPP2R3C	WDR13	MGC126431	CDC42EP3	RETN1	ALOX5	FAM129B	PR2AB55-BETA	MGC117347	OXNAD1	b55C20.1
TRIP14	GBP4	TRIM38	MAPK1	KIAA1754	SLC2A6	PTAFR	ARHGAP30	FLJ10052	GGT1	MGC126609	PFKFB3	FLJ33200	MGC24888	CXCR5	SELM	GUSBP4
G1P2	MDA5	ETV7	ZNF608	STAT5B	CARD9	PTPN1	BLOC1S1	TIL3	SLC37A3	FIZZ3	TRIB1	FOAP-10	PR55-BETA	CD185	ZNF329	bA239L20.1
UCRP	MGC133047	PSMB9	MFSD9	SAT1	EDG2	C20orf24	CPNE1	KREMEN	AGTPBP1	ADSF	FUT7	EMILIN-2	PP2A-PR55B	FCRLX	CD248	SMAC3L2
IFI15	MDA-5	CPT1B	FAM44A	MIDN	CECR1	PPP1R10	HYAL2	FLJ31863	LOC653867	hp2-alpha	SIRPA	FLJ90346	SCA12	FCRLe	ICOS	SMA3-L
CEBP1	Hlcd	BST2	PRAF2	SLCO3A1	LOC731486	SLC15A3	KIAA1602	KRM1	CYYR1	MGC111141	Rgr	FLJ22411	BGCAN	MGC4595	GAL3ST4	GUSBP2
CEB1	IDDM19	CASP1	SKP1A	ENTPD1	RIN2	RBMS1	IRAK4	KREMEM1	DNASE1L1	KIAA0204	AQP9	KIAA1533	betaglycan	FCRLM1	SPOCK2	MGC99551
MxA	IRF7A	NMI	UNC119	IFNGR1	RTN1	PRCP	LOC644964	C3BR	FAM105A	BA16H23.2	PADI4	PP2C-eta	TCRGC2	FCRLc1	KIAA1129	QRF1
IFI78	IRF-7H	XAP4	NUP98	IFNGR2	CRA	RAB7A	EIF2C4	CD35	TREML3	BPAG2	CKAP4	FLJ32332	CD3G	RP11-474I16.5	MGC44594	hFKH1B
MX	KIAA1268	RNF54	GCC2	HEBP2	RP11-212K13.1	ME2	MED12	KN	KIF3C	BP180	TIMP2	PP2CE	TCRG	FCRLb	FLJ40871	MGC88572
IFI-78K	BAL2	ZRANB4	DCN	RIT1	HMT	RENBP	AGXT2L2	PSCTK2	SCPEP1	LAD-1	SLC26A8	PP2Ceta	TCRGC1	FCRL	DKFZp761G122	12CC4
MGC20410	GARG-39	RBCK2	LOC401052	C9orf19	HNMT-S2	PHF20L1	GMIP	PSCTK3	ADAM9	HLA-DRB1*	EPAS1	E6TP1	IFIX	FREB	HLP4	HSPC215
TSC403	G10P2	UBCE7IP3	RRAGA	ATG7	HNMT-S1	C9orf89	RAB4B	ETK	LOC728797	HLA-DR1B	SEMA4A	KIAA0440	MGC23885	FCRLd	TCF1ALPHA	MGC12942
DC-LAMP	cig42	C20orf18	PPP2R2D	STK17B	shootin1	NDEL1	PLEC1	HMFT1766	LOC653907	HLA DRB1	TRIM9	DKFZp686G1344	RP11-520H16.1	FCRLc2	DKFZp586H0919	FLJ23741
CD208	ISG-54K	HOIL1	MSR1	P2RY13	shootin-1	WSB1	HRH2	LRG	DENND2C	DRB1	LOC399715	FLJ10702	APPD	IGB	NRP2	RNU101A
LAMP	IFI-54	FLN29	CNTROB	FBXL5	MGC40476	PGM2	ATXN7L3	OPLA	PHCA	CD20L	RNF149	DKFZp761D1823	ZFYVE15	B29	CMKBR7	Z17A
DCLAMP	IFI54	RNF81	GZF1	SQRDL	DKFZp686A0439	CHMP2B	DNM2	DKFZP434H244	PLB1	HTM4	LOC643313	PARIS1	PHAFIN1	B4	EBI1	mgh18S-121
C1orf29	ISG54	RO52	C2orf62	SNX11	CFFM4	NEU1	SLC16A5	5-Opase	LDLR	TCI	FLJ20273	FLJ16244	MGC4090	MGC12802	CD197	KIAA0576
GS3686	FLJ21753	SSA1	FLYWCH1	CKLF	MGC22368	GRN	ARHGAP26	AP-TNAP	GAS7	TC1	MRVI1	FLJ42782	BFPP	SPAP1B	CDw197	COASTER
HSXIAPAF1	IFP35	SSA	SPAG1	LOC728069	MS4A8	RAB5A	RIN3	TNAP	ERLIN1	SCARE1	CEBPB	PARIS-1	DKFZp781L1398	IFGP4	BLR2	MGC26701
BIRC4BP	FLJ39885	PSEUDO-ICE	LOC641806	SBNO2	4SPAN2	CASP9	CTSA	MGC161443	LOC642788	LOX1	TSHZ3	TBC1D2A	TM7LN4	FCRH2	TFIIS.H	FLJ90693
p44	DRIF2	COP	AMACR	LSP1	CD20L4	ATP6V0B	DCTN2	TNSALP	MSL3L1	CLEC8A	SRPK1	CLN10	TM7XN1	SPAP1A	TFIIS	dJ417I1.1
MTAP44	C7orf6	C9orf83	RNF111	CHIC2	GPR131	ROD1	PPP4C	HOPS	GPER	HBP	NCF4	MGC2311	KLR	SPAP1C	MAN1A3	U70
MGC78578	UEF1	SNF7DC2	SPAST	DDAH2	M-BAR	CLIP1	RAB5C	FLJ40094	RAB27A	CAP37	ST3GAL4	CPSD	NKG2-D	SPAP1	pp6318	RNU70
RNF89	KIAA2005	CGI-34	LYVE1	PDK3	GPCR	CCND3	SERTAD3	MGC132456	BAZ1A	NAZC	GCA	SIAT4B	NKG2D	IRTA4	MAN1C	DXS648E
DFNB6	ISGF-3	PNAS-2	PRO1768	FCGR2A	GPCR19	ARHGAP19	MSRA	MCEMP1	METTL9	HUMAZUR	S100A9	Gal-NAc6S	CD314	FLJ34204	HMIC	QOH-1
DFNB9	STAT91	HSPC177	PPM1H	RAB24	BG37	GSTO1	ZNF213	PGRP-S	CMTM4	AZU	FAM129A	ST3GalA.2	D12S2489E	FLJ20706	MGC50853	4P11
FER1L2	DKFZp686B04100	APT2	CSNK1A1	GNG5	TGR5	GRB2	PTPN6	TAG7	MXD3	AZAMP	SEPX1	ST3GALII	HPLH2	BANK	C9orf132	FLJ00032
NSRD9	MGC78578	RING11	LOC646144	C6orf32	MGC40597	NARF	ATP13A3	PGLYRP	QSOX1	HSD26	LOC653610	GALK	FLH2	NRXN4	EEIG1	KR18
FLJ10787	RI58	PSF2	C19orf51	RHOT1	FBP	MS4A6A	MAP3K5	MGC126894	PDGFC	LL37	C16orf57	GK1	P1	CDFE	bA203J24.7	DKFZp686B16128
1-8U	hCDCREL-2	ABC18	TNRC6B	CLIC1	PLEXB2	ZNF281	PPP1R15A	PGRPS	C19orf35	FALL39	RAB31	FCNM	MGC65093	DKFZp781D1846	KIAA0135	KIAA1611
IP15	H5	ABCB3	LOC653567	CASP4	Nbla00445	GSK3B	MOSPD3	PGRP	POR	FALL-39	CYP4F3	TNF-R-II	PFP	CASPR2	STK37	F11
IFI10	hucep-7	D6S217E	MAP2K3	VAMP3	MM1	TMLHE	LRPAP1	MGC126896	TOM1	CAP18	LTB4R	TNFR80	MGC33414	E2F-5	PASKIN	HZF5
crg-2	MART	FLJ22835	KBTBD6	CYBA	dJ402G11.3	FBXO30	LOC440525	TNFSF3L	DOK3		STX3	TNF-R75	RP11-569G9.6	FLJ39802	DKFZp686P2031	HKr18
mob-1	ARTS	IFI75	ZFAND2B	IRF2	KIAA0315	FOSL2	GLRX	Car4	PPP4R2		FLOT2	p75	MGC20820	BCNP1	DKFZP434O051	hCDC14
INP10	PNUTL2	VODI	ELOVL3	CBARA1	C-FMS	MAPK1	UBE1	CAIV	ACN9		ZNF438	CD120b	LAGY	LYB2	MGC47735	cdc14
gIP-10	CE5B3	IFI41	STX2	TMEM188	FMS	PSMB3	TMLHE	RP17	NBEAL2		MMP25	TBPII	Cameo	CD72b	TCF-1	DLNB14
C7	FLJ20637	MYD118	LOC649191	MEFV	FIM2	ARFGAP3	IL2RG	MG	NQO2		PHC2	TNFBR	SMAP31	MS4A2	retSDR1	PRO2521
SCYB10	LEU13	DKFZP566B133	WAC	USP15	CSFR	ACAA1	TANK	MGA	LOH11CR2A		CREB5	p75TNFR	OB1	LEU-16	SDR1	PP4052
IP-10	9-27	GADD45BETA	UPK3B	PSCD4	CD115	LOC647195	PREX1	SSI3	ZDHHC20		IL1RN	TNFR2	Toto	B1	Rsdr1	WDC146
BRESI1	CD225	MGC9466	SLC35A2	LYRM1	MGC49828	TMEM149	IIP45	MGC71791	GALNACT-2		LOC729021	VROAC	NECC1	CD20	RDH17	FLJ11294
MGC29634	IFI17	IFNGIP1	THRAP1	APAF1	MGC104289	NANS	RARA	ATOD4	KIAA1967		FOLR3	TRP12	p32	Bp35	AS160	SUHW5
C1NH	PRKR	PYHIN2	LOC653555	APH1B	Ly110	MAPKAPK2	TIMP1	SOCS-3	MEF2A		SERPINA1	VRL2	CD8	S7	DKFZp779C0666	MGC71543
HAE2	PKR	ABC17	TSC22D3	RALB	TSCOT	FYB	LTBR	Cish3	DNAJC5		CSF3R	VR-OAC	MAL	MGC3969	NLRR-3	KIAA0461
C1IN	MGC126524	PSF1	PKD1L2	ETV6	FLJ32580	C2orf25	SH2B2	SSI-3	TPST1		RNF24	OTRPC4	Leu2	TCL1	NLRR3	ZNF635
HAE1	EIF2AK1	FLJ26666	PRDM2	NAGK	MGC163426	PTTG1IP	CDKN2C	CIS3	ZNF366		C20orf3	VRL-2	D2S69E	KIAA0977	FLJ11129	MGC131961
C1INH	PYHIN4	ABCB2	C9orf6	IL10RB	MGC163428	DUSP18	DEDD	FKBP54	TSPO		LOC642334	PIG3	519	MGC119593	MGC126582	MGC71031
DNAPTP6	MTC	TAP1N	RFNG	RNASEL	UNQ5783	CRADD	JMJD2B	P54	CAPN3		RFX2	MM46	LAG2	FCRH5	DKFZp781B0869	MCOPS2
DKFZp564A2416	MT1	APT1	GPR113	LAT2	MGC:1902	SDF2	TXNDC3	PPIase	PPP1R3B		ZNF467	MGC120155	NKG5	MGC119590	AXIL	FLJ38041
vig1	MGC32848	D6S114E	NA14	ALOX5AP	SIGMA1B	KIAA1434	TGFBR1	Ptg-10	SLC25A40		FLOT1	FLJ25768	LAG-2	DKFZp667F216	TRAP	MAA2
cig33	MT1S	RING4	NA-14	DIP2B	MRX59	GNAI2	GBGT1	MGC111006	IL1RAP		ACSL4	MGC120154	TLA519	FLJ00397	IMD3	KIAA1575
2510004L01Rik	DKFZp667O1423	FLJ41500	N14	SSFA2	DC22	CNN2	RAB38	FKBP51	LMTK2		DHRS13	MGC15482	CD122	MGC119592	CD40L	FLJ20285
cig5	FLJ32791	TAP1*0102N	TFAR15	IFNAR1	HO-1	RASSF3	TNPO3	IRAKM	KIF1B		DUSP1	Fbl20	P70-75	FLJ00333	IGM	ANOP2
IFRG28	gb110	MGC131926	MGC24477	PELO	bK286B10	E2F3	LSP1	ASRT5	ZAK		EXOC6	Fbl2	BY55	BXMAS1	TNFSF5	MGC149865
	KIAA1631	FLJ39275	CCM3	C16orf72	SSH3BP3	FBXO38	CDKN2D	IRAK-M	PLEKHG1		CD63	NY-BR-20	NK28	IRTA2	HIGM1	FLJ21281
	HC14	IGHER	MGC1212	LYN	NESH	ARID3A	KPNA4	CLEC6	p58c-fgr		IL1RAP	MGC4809	NK1	RP11-217A12.1	CD154	MGC149864
	MCP2	IGEL	P29	PFTK1	UBCH8	PCMT1	CAP1	MGC40078	SRC2		ANKRD33	DKFZp586E1422	FLJ46513	DKFZp667E2019	gp39	FLJ90089
	SCYA10	BCAP	CBPIN	JDP2	FLJ25157	ARPC3	C20orf177	CLECSF8	c-fgr		HMGB2	RNASE5	SIG13	PRO820	hCD40L
	SCYA8	NYREN34	DKFZp564O2082	MVP	GP91PHOX	PRKAA1	BCORL1	CLEC-6	FLJ43153		C14orf94	MGC22466	MGC5107	CD307	T-BAM
	MCP-2	NY-REN-34	NTC31	GLA	NOX2	C1orf119	ADCK4	MPCL	MGC75096		S100A11	RNASE4	SPUVE	DOB	T3E
	MGC138228	RP11-185C18.3	FLJ22757	CHMP2A	CGD	ILK	FKSG30	Mpcl	c-src2		CD55	MGC71966	ZSIG13	ORP10	TCRE
	PDIP-1	IGER	FAM31C	CSNK1D	GP91-PHOX	RAP2C	PJA2	MCL	p55c-fgr		B4GALT5	moblak	IFI	FLJ20363	H_267D11.1
	PDIP1alpha	APY	CDC42Hs	NUP475	GP91-1	KIAA0241	PPP1R12A	LMN	FILGAP		VNN2	PP3856	IFG	OSBP9	FLJ26450
	KIAA1769	ACTSA	G25K	GOS24	MGC129646	CMTM3	FAM45A	LMN2	FLJ33877		DGAT2	GIG3	NKAT4	SLP65	ALEX2
	PDIP1beta	MGC126440	MGC16868	TIS11	MGC129645	VIM	MLX	MGC111419	DKFZP564B1162		GPR160	MORT1	CD158K	MGC111051	MGC8742
	MGC132634	LYSP100-B	KIAA1097	TTP	GPIV	SERPINB8	NFKBIB	ADLD	p73		SOD2	MGC8528	MGC125321	Ly57	MGC13343
	FLJ00244	LYSP100-A	VDU1	G0S24	FAT	CSNK1D	SLC9A8	LMNB	RCGAP72		LOC642267	BTBD14	NKAT4B	SLP-65	KIAA0512
	C20orf183	CERP	FLJ20430	RNF162A	GP3B	ANKS1A	CORO2A	NASH1	p73RhoGAP		NFIL3	MGC23427	NKAT4A	BASH	TRIM
	DLM-1	ABC-1	MGC99569	RP11-54H19.3	SCARB3	LOXL3	KIAA1539	HACS1	RC-GAP72		LY96	Rsc6p	CL-5	BLNK-s	TCRIM
	DLM1	HDLDT1	MTVR1	FLJ90431	PASIV	USP3	SIRPB2	MGC111402	pp10122		CDA	MGC111010	MGC119907	IRTA5	HSPC062
	IFI53	ABC1	RNF197	KIAA0446	GP4	ZNF787	SCOTIN	FLJ11175	UNC18B		CCPG1	BAF60C	CLEC5C	RP11-367J7.7	FLJ22155
	IFP53	TGD	CGR19	FinGER1	CSD1	ELMOD2	CALML4	FLJ33303	MUNC18-2		MKNK1	CRACD3	MGC119908	DKFZp667O1421	FLJ20152
	GAMMA-2	FLJ14958	NFATL1	DJ167A19.1	CSD2	SLC30A1	PLEKHQ1	FOAP-4	UNC18-2		IL17RA	ttv	MGC119909	IFGP1	FLJ22179
	LAP	D22S750	OREBP	1-8D	CDB1	CAB39	CCDC128	GPI-80	Hunc18b		PDLIM7	EXT	PGR27	FCRH1	hRIT1-alpha
	LAPEP	TC2	TONEBP	FLJ10342	CDGG1	PTPRC	LOC651524	IL1RB	TMPT27		ACSL1	SCARA2	NKG2E	CLEC4J	RIT1
	PEPS	D22S676	NF-AT5	dJ486L4.2	EBMD	AZI2	C17orf62	CD121b	TPARL		OR10G3	BDGI	NKG2-E	CD23A	CTIP2
	GBP-5	FLJ13288	KIAA0827	APRF	CSD3	TRIOBP	EDG6	MGC47725	ACVRLK4		PLXNC1	FLAME-3	CTSGL2	FCE2	CTIP-2
	TL2	ZC3HDC2	NFATZ	FLJ20882	BIGH3	SLC12A6	FAM70B	RSS	ALK4		LOC552891	D54	CCP-X	CD23	WSL-LR
	Apo-2L	FLB6421	FSP1	MGC16063	LCD1	MIER1	H2AFY	GRB-IR	SKR2		CRISPLD2	hD54	CGL-2	IGEBF	TNFRSF12
	CD253	ZAP	MTS1	RZF	CDG2	TM9SF2	AMPH	IRBP	ACTRIB		GLT1D1	DKFZp686A1765	CTLA1	FLJ22934	LARD
	APO2L	DKFZp686H1869	18A2	MGC13689	CSD	TMEM185B	DPYD	KIAA0207	ATPIM		CEBPD	FLJ23848	CSP-C	NET-6	WSL-1
	TRAIL	DKFZp686O19171	PEL98	BHC80	MGC50789	ZSWIM6	RNF135	MEG1	HAE3		SLC22A4	LAT4	MAFA-2F1	TM4SF13	APO-3
	Fbx6b	MGC48898	P9KA	KIAA1696	GARPL1	RBPJ	CAT	CD89	HAF		PGD	MGC34680	MAFA-L	HLA-DNA	TR3
	FBG2	DKFZp686F2052	CAPL	BM-006	UNQ3030	GMFG	COQ2	IL-1Rrp	HAEX		LOC646434	FLCL	CLEC15A	HLADZ	DDR3
	FBX6	ZC3H2	42A	MAY1	dJ80N2.1	NDRG1	CD300LF	IL1RRP	GCB		OSCAR	BHD	MGC13600	HLA-DZA	TRAMP
	FBS2	HSH2	TCTP	MGC49908	MMD-1	CFP	ECOP	CDw218a	GBA1		LOC641693	MGC23445	MAFA	SPI-B	DR3
	STAF50	ALX	p02	nPKC-delta	RP1-80N2.1	SRGN	RAB3D	WFDC4	GLUC		LOC441124	MGC17998	2F1	STAP1	TYRO1
	RNF94	FLJ14886	HRF	MTXN	MD-1	NOLA3	TIMP2	BLPI	mat-Xa		ZBTB27	PAI	KSP37	MGC10442	HEK8
	GPSTAF50	RNF88	FLJ27337	MTX	FLJ45151	BNIP2	NCF2	HUSI	HSPC163		ZNF51	PLANH2	MGC33870	EBF	SEK
	DKFZp686L15228	TRIM5alpha	DJ10	RP11-59O6.1	SHYC	KLHL8	PICALM	WAP4	WIPI49		LAZ3	HsT1201	MGC74858	O/E-1	HEIR-1
	DKFZp686E0974	RHBDL6	DKFZp586B2023	FLJ31158	P140SRA-1	CTNNB1	ANXA1	MPI	Atg18		BCL6A	PAI-2	MGC16218	COE1	FLJ39121
	FLJ10961	RHBDL5	ARGP1	KIAA0805	MGC117328	OSTF1	PLP2	ALK1	FLJ10055		BCL5	PAI2	TRP-ML2	OLF1	Ray
	MGC27466	FLJ22341	DGAT	PCNXL1	ALDM	DPH3	LOC648605	ALP	PARP-7		CAP-23	MGC70478	TRPML2		DKFZP586F1318
	BLOCK 25	FLJ11000	HsT19360	KIAA0995	ALDH-E2	SCYL2	SYK	HUSI-I	PARP-1		NAP22	FLJ33641	FLJ36691		FLJ22002
	D11LGP2	DRADA	C15orf18	FLJ45663	ALDHI	EFHD2	TMBIM1	MGC20461	PARP7		CAP23	IBP	Sbk		TSH1
	LGP2	K88dsRBP	MGC2560	FLJ23409	MGC1806	TKT	MYL6	FLJ14001	DKFZP434J214		MGC8555	PKBS	MGC13140		SCLIP
	D11lgp2e	ADAR1	MGC102778	MGC126873	SIGLEC3	PSENEN	PTEN	PGR13	FLJ40466		NAP-22	PBR	KIAA0442		SEH
	BGPI	IFI4	PROSIT240	MGC20471	FLJ00391	URP2	SH3BP5L	ALFY	DDF1		DKFZP666B131	MBR	MGC111379		CEH
	BGP	G1P1	FLJ21627	MGC126871	SIGLEC-3	NIN	PAM	KIAA0993	DKFZp686P1838		PBEF	PTBR	OGR1		FLJ44138
	BGP1	DSRAD	THRAP2	MY014	p67	PLA2G4A	MAP1S	ZFYVE25	DKFZp686N0351		1110035O14Rik	DBI	1C7		FLJ42533
	UBCH8	IFI-4	KIAA1025	KIAA0488	DKFZp686K06110	HK2	MSN	MGC16461	LDH-M		NAMPT	pk18	CD337		LTBP-3
	RIG-B	p136	TRAP240L	LLH	WGN	KCTD21	CARS	ICEREL-III	PIG19		MGC117256	mDRC	NKp30		pp6425
	MGC40331	DSH	DKFZp781D0112	PLOD	VERSICAN	CCR1	ARHGEF11	ICE(rel)III	LDH1		ABP-KELCH	BZRP	LY117		FLJ33431
	PP8675	BT3.1	NLIIF	LH	PG-M	LPGAT1	PNRC1	MGC141966	MGC163278		MAV	CMRF35A	MGC35163		LTBP2
	RNF71	CD277	SCP1	MGC104426	WGN1	AGPAT2	RTN2	ICH-3	HSA250303		MAYVEN	CMRF35	FLJ34563		FLJ39893
	MYL	MGC141880	DKFZp686M17164	FTHL6	ERVR	DTX2	LOC652675	SPAL2	TERP		GLUT3	IGSF16	GIG1		DKFZP586M2123
	TRIM19	BTF5	NEDL2	PIG15	CSPG2	GNA13	MYH9	FLJ23126	MGC24133		FLJ90380	LIR	TBR2		BCMP101
	FLJ38562	FLJ14464	DKFZp761C2021	PLIF	MGC138435	C14orf4	WAS	KIAA1389	hDPS1		ST1B2	CMRF35A1	FASL		NSE2
	DKFZp667M075	MGC125973	FKSG4	FTH	MGC132657	ZMPSTE24	MFN2	FLJ23632	RP13-16H11.3		MGC13356	CMRF-35A	CD95L		KIAA0059
	APOL-VI	MGC117375	CGI-127	cN-II	TENS1	RAB10	ACTR1A	MIG9	COQ1		SULT1B2	MGC32056	APT1LG1		FLJ14564
	MGC57495	ECALECTIN	TAK1	NT5B	FLJ13732	OS9	MBD6	CAAF1	TPRT		PK2	IP30	CD178		MGC1224
	FLJ90164	galectin-9	hTAK1	PNT5	TEM6	FNDC3A	RUNX1	CAGC	MGC70953		BV8	GILT	TNFSF6		LIMATIN
	SSI-1	MGC125974	TR4	GMP	MGC88434	PRKAR1A	TAZ	ENRAGE	TPT		MIT1	IFI-30	LYPN		LIMAB1
	CISH1	MGC87362	TR2R1	MGC15084	H_NH049I23.2	BTBD10	FAM20C	p6	HIP4		KAL4	HNFAG09	FLJ37147		DKFZp781D0148
	SSI1	FLJ10155	POLD4	MGC830	FLJ35545	TMUB2	SSH1	CGRP	SPT2		MGC148143	C3AR	SEN54L		ABLIM
	CIS1	ATV	PDIP38	RARP1	DKFZp686M1045	TMEM180	CUTL1	MRP6	KIAA0526		LIN-7A	AZ3B	sen54		RP3-413H6.1
	JAB	NBS	DKFZP586F1524	PREL1	DKFZp686K12123	LOC642489	RHBDD2	MMP-9	LCB2		VELI1	AFCP	PGY1		dJ413H6.1
	TIP3	AT-V1	CSDA1	INAG1	D22S674	RHOG	MLF2	GELB	FLJ38838		TIP-33	MCP	MGC163296		MGC12335
	SOCS-1	AT-V2	DBPA	RIAM	GALB	ACSS2	RASSF2	CLG4B	FLJ25416		LIN7	VHR	GP170		TOSO
	MAC-2-BP	NBS1	ZONAB	MGC33054	DHPRP2	DHRS7B	CHD7	MGC120590	FLJ13936		MALS-1	ATL3	ABC20		MGC22473
	90K	TP	hJUNE-1b	PAPD6	DRP-2	PARP4	GLTP	MGC120589	SIR2L5		ASP	APNH	CD243		PSCTK5
	MGC125823	PDECGF	MGC2941	DKFZp686C11112	DRP2	TPM3	CDC123	CDw218b	MGC35395		FLJ25776	FLJ42224	P-gp		PTK4
	MGC125825	hPD-ECGF	FLJ16355	DKFZp686F119	CRMP2	HOXA9	TSC22D3	ACPL	3'HEXO		NRAMP1	NHE1	MDR1		BTKL
	SCO1L	MNGIE	FLJ22884	DKFZp686I1269	y+LAT-1	ARPC5	AP3S2	MGC116931	SAR2		NRAMP	IL4RA	CLCS		TKL
	DKFZp686N19181	KIAA2004	RDX12	DKFZp666B142	LPI	CD53	TMEM142B	MGC116930	TSPAN27		LSH	CD124	FLJ16056		RLK
	FLJ13599	C7orf5	MGC14832	FAM130B	Y+LAT1	FLII	C9orf167	Tiff66	GR15		TFGA	MGC125653	FcRH6		TAT1
	RIG-I	OEF1	XTP4	TAIP-3	LAT3	ZNF319	IMPDH1	MGC116933	ST6		GPR-97	MGC20114	Mart6		PRO0813
	DKFZp434J1111	FLJ20073	C35	DKFZp566F164	FLJ37523	CHMP2A	CPNE3	MGC116932	KAI1		PGR26	ASK2	Mar6		FLJ20898
	TSG6	NFTC	ORB3	URAX1	S1PR3	OTUD1	MTMR6	p38	4F9		Pb99	MAPKKK6	DKFZp761O17121		MGC111564
	CD107B	OEF2	pp90RSK2	MGC125274	EDG-3	ACTB	SB135	PRKM15	C33		KIR1.3	NEMO	dJ1033E15.2		CLP24
	IDO	FLJ10379	MAPKAPK1B	MGC116701	MGC71696	ATP6AP1	ALDH7	PRKM14	IA4		IRKK	IP2	MGC102768		RP11-155N3.2
	MT2	FLJ45605	CLS	CMT1C	S1P3	GLT25D1	ALDH4	RK	R2		KIR4.2	Fip3p	CHR11SYT		DKFZp686C11110
	DKFZp686G0786	dJ187J11.3	RSK2	MGC116700	LPB3	CMTM6	FLJ26433	SAPK2A	FLJ10727		MGC13584	IKK-gamma	SGA72M		zizimin1
	STAT113	ESNA1	RSK	SIMPLE	PIG10	PHKA2	M83	CSBP1	BBOX2		MO1A	IPD2	KIAA1597		FLJ45601
	MGC59816	Nbla00052	S6K-alpha3	TP53I7	NRPB	MSL3L1	TMEM6	CSPB1	XAP130		MAC1A	FIP3	SLP2		KIAA1058
	P113	Nbla10993	p90-RSK2	FLJ38636	CCL28	CD44	MGC131853	p38ALPHA	TMLH		CD11B	IP1	CTLA3		KIAA1085
	TIM10	ERAP140	ISPK-1	PIG7	FLJ39259	MFAP3	FGE	Mxi2	SLOS		MAC-1	AMCBX1	HFSP		FLJ16744
	TIM10A	MGC88425	MRX19	MGC125276	ENC-1	RABAC1	MGC150436	EXIP	DKFZp434F2322		CR3A	FIP-3	F2771		ZIZ1
	MSTP109	NC2-alpha	HU-3	MGC116698	TP53I10	UBQLN2	AAPA3037	CSBP2	FP2747		MGC117044	IP	TSAd		DKFZp686N04132
	FLJ22693	UNC93B	WISP39	MGC125275	KLHL35	UBE2W	KIAA0113	ORF1-FL49	SIAT7C		FCGR2A1	UNQ383/PRO715	LMET1		FLJ44528
	ZC3H1	UNC93	DIR1	I3	FATP1	LACTB	NAF1	PI1	ST6GALNACIII		FcGR	ligand	MET1		FLJ45282
	ZC3HDC1	MGC126617	NG7	ATP6N1C	ACSVL5	DSE	VAN	MGC23330	PRO7177		CDw32	CD256			DKFZp686D2047
	MST109	DKFZp686E07254	DKFZp547N1117	OPTB1	FLJ00336	ALDOA	ABIN-1	PRO2275	P2X1		FCG2	APRIL			KIAA1137
	PARP-12	FLJ00340	RBM1	ATP6V0A3	MGC71751	GALNT4	FLJ37817	A1AT	GLNS		CD32A	TRDL-1			ATPID
	MMTRA1B	FLJ34579	RP11-82K18.3	OC116	FATP	CSF2RA	CG4853	AAT	GS		CD32	TALL2			DKFZp434M0219
	DKFZp666B0810	bA479K20.1	MGC9398	a3	B7-2	TMEM50A	RGSGAIP	MGC9222	PIG43		IGFR2	UP			MGC10642
	DKFZp686M15238	KIAA0625	RP4-531M19.2	Stv1	LAB72	PIK3CB	GAIP	PI	DKFZp313E1818		FCGR2	UPASE			HK1
	BAL1	LHLL9381	RBMXL1	Atp6i	B70	FKBP1A	KIAA1745	A1A	ZFYVE6		MGC30032	UDRPASE			DL
	FLJ26637	Lmnt2	DKFZp667D0223	OC-116kDa	MGC34413	RANBP9	SemC	GLUT14	FRABIN		MGC23887	UPP			ED1R
	BAL	MGC21884	KAT3	Vph1	CD28LG2	KLHL6	SEMAC		FRABP		HS1-2	OC58			ED3
	FLJ41418	NTNG1	MED1	TIRC7	HPX42B	ATP6V1C1	MGC131831		MGC57222		PHPS1-2	MEG-3			EDA3
	MGC:7868	KIAA1857	MGC2749	ESP-2	MGC119910	TNFSF13B	hADA3		BAH		MGC111112	FLJ13518			ED5
	Mpa2	RDHL	MSTP096	HED-2	MGC119911	ATP6V1B2	FLJ20221		junctin		LABH2	FLJ22298			EDA-A1R
		3alpha-HSD	FLJ25480	PRKM3	VENTX2	TXN	FLJ21329		HAAH		MGC26249	RP11-356B19.6			EDA1R
		RETSDR8	MST096	ERK1	NA88A	SELT	ADA3		CASQ2BP1		LGMD2B	bA356B19.6			NEEP21
		RDH15	MGC21688	MGC20180	AD021	HCLS1	KIAA0176		JCTN		FER1L1	FLJ22151			D4S234
		TRAP	PRO1378	P44MAPK	DKFZp434L142	TUBA1A	G3PD		MGC3331		FLJ90168	DKFZP434H0820			P21
		RP11-508D10.1	FLAT715	HS44KDAP	AD036	RAC2	GAPD		MSSP-1		FLJ00175	C9orf88			NSG1
		PCTAIRE2BP	C3orf40	P44ERK1	FLJ38155	USP9X	MGC88685		MSSP		FAR2				Tp44
		KIAA1529	FY	HUMKER1A	PLT	MAP2K1IP1	TALDOR		YC1		FLJ10462				MGC138290
		KIAA0342	FLJ22688	PRA	NAAA	GNS	TAL		SCR2		JTK9				Bcl-2
		FLJ27379	FLJ22060	CABP	NS5ATP13TP2	PRR13	TAL-H		MSSP-3		QC				MGC15763
		MK	FLJ34015	2A9	MGC52117	TBK1	TALH		MGC15146		GCT				MGC40146
		NEGF2	DDX40	5B10	FLJ40832	PPP2R5A	RP11-27J8.2		MSSP-2		NCA				SEPM
		MGC27337	PAD	CACY	ASGPR	TMEM97	MGC23980		bA522I20.2		CGM7_HUMAN				FLJ12586
		PN-I	ARG147	ERO1-alpha	Hs.12056	ZDHHC3	KIAA1027		P-450AROM		CGM7				MGC119478
		PSN1	MGC126406	FLJ34389	CLEC4H1	RTN4	TLN		ARO		PPP1R6				CD164L1
		UMPH1	CED12	RP11-106M7.3	MGC905	MBOAT5	ILWEQ		ARO1		DKFZp781L2441				TEM1
		MGC87828	CED-12	bA106M7.3	GKLF	MON1B	CANPL1		CYP19		CMAP				MGC119479
		UMPH	KIAA0281	DKFZp686D10123	EZF	YIPF4	CANP		MGC104309		HM31				CD278
		MGC87109	ELMO-1	PEPI	ZFHX3	ARIH1	muCL		CYAR		LIR-4				MGC39850
		cN-III	SFM2	PGRN	ATBT	RAB1A	muCANP		CPV1		e3				AILIM
		P5'N-1	DKFZp686F1470	PCDGF	NY-BR-20	KIDINS220	FLJ20507		SMS2		CD85E				FLJ12116
		MUNO	MRXSC	GEP	MGC4809	TYROBP	FLJ22257		MGC26963		ILT6				GAL3ST-4
		SASPase	MRXHF2	GP88	FLJ35589	HEXB	G6PD1		dJ612B15.2		HM43				testican-2
		Taps	KIAA0695	PK1.3	FLJ46877	NRD1	C6orf9		Bif-1		LIR4
		IRF9	PQLC4	Fmip	FLJ45069	NDUFB3	G18		CGI-61		DKFZp666D049
		p48	CTNS-LSB	C22orf19	FLJ26481	GNA15	G18.1a		KIAA0491		STAMP2
		ISGF3	MGC26800	C20orf167	FLJ34280	DIRC2	G18.2		EPB7		TIARP
		IRF-9	FLJ41337	Tdif1	FLJ44686	RB1CC1	G18.1b		EPB72		TNFAIP9
		HR21spB	LIPRIN	dJ447F3.4	FLJ37515	LOC648605	NG1		BND7		FLJ23153
		MGC950	LIP1	PILB	ILT2	RAB2A	B5R.1		SAP-3		MGC32939
		REC8L1	FLJ42630	CBS-1	MIR-7	TMOD3	NQO3A2		MEK6		POB1
		Rec8p	FLJ43474	MSRB	CD85J	BIN2	humb5R2		MKK6		PCCF
		CD25	LIP.1	CGI-131	CD85	NFE2L2	CAPB		PRKMK6		factor V
		HEM45	FLJ12816	CBS1	LIR1	CYB5R4	MGC104401		SAPKK3		FVL
		tctex-1	PE-2	MGC26104	MIR7	ANTXR2	MGC129749		MAPKK6		SLA1
		CW-1	MGC131937	CC3	LIR-1	FLJ26559	MGC129750		NT3		SLAP
		MGC111571	FLJ21478	FLJ26963	MGC34622	87U6	CAPPB		Gp95		EGFL5
		TCTEL1	NOD26	TIP30	R3	KIAA0204	CAPZ		SEC15L1		PHTF
		DKFZp781E0375	NOD9	KIAA0253	CD1A	bA16H23.1	MSTP011		SEC15L3		MGC126681
		KIAA0206	CLR11.3	APH2	HVLP	STK2	A6RP		EXOC6A		NEP
		DKFZP667O116	NOD5	RP11-517F10.1	MGC10029	se20-9	PTK9L		Sec15p		CD10
		RNF109	DLNB26	CD107b	GLUT6	MGC133067	A6r		DKFZp761I2124		MGC126707
		FLJ35608	MGC21025	LAMP-2C	HSA011372	FLJ14753	FLJ32135		FLJ1125		DKFZp686O16152
		Z147	MGC142287	LAMPB	GLUT9	MGC117350	GPRK6		FLJ11251		CALLA
		ZNF147	MGC142289	MAIL	hCARD9	KIAA0713	OIP3		SEC15L		CD157
		EFP	ST1A2	INAP	Mrec1.3	RGS-PX1	TCB		MGC33397		MGC119600
		RNF147	TSPST2	FLJ34463	edg-2	TPL2	PKM		IP3KC		MGC119599
		RNF15	P-PST	IKBZ	rec.1.3	FLJ10486	THBP1		GPR41		FMLPX
		RORET	STP2	FLJ30225	LPA1	EST	MGC3932		FFA3R		FPRH2
		MGC8946	HAST4	KIAA0990	LPAR1	COT	PK3		FLJ10375		LXA4R
		TELB	IBD2	Leu-8	vzg-1	c-COT	CTHBP		MGC47890		FPRH1
		TEL2	SEL1-LIKE	LSEL	Gpcr26	ESTF	STMP3		DKFZP434N1615		FMLP-R-II
		TEL-2	PRO1063	LNHR	IDGFL	Tpl-2	dudlin-2		KIAA0956		FPR2A
		MGC70470	MGC149628	LAM1	RASSF4	PHA	TSAP6		ATPIR		HM63
		LMP2	MGC111383	LECAM1	NSP	MGC9041	DIA1		DKFZP434J238		ALXR
		RING12	CKLFH	hLHRc	MGC133250	LMN2R	B5R		ATPIF		OB-BP2
		CPT1-M	CKLFSF1	TQ1		DHCR14B	SLC9A1BP		MGC46576		OBBP2
		KIAA1670	CKLFH1	LAM-1		PSL2	ACP3		FLJ11795		SIGLEC-5
		M-CPT1	MGC71870	PLNHR		IMP3	ACP-3		MGC126014		CD170
		CD317	FLJ33659	CD62L		KIAA1785	PAP		MGC126013		CD33L2
		IL1BC	DMR	LYAM1		FEM1A	RIP3		UB1		TOLL
		ICE	MGC33177	Lyam-1		EUROIMAGE686608	CHK		CEP3		hToll
		P45	MGC33183	FLJ36832		EUROIMAGE783647	CKI		FLJ46903		CD284
			PD1	CAP102		NFKBIKA	DKFZp313L0718		BORG2		FLJ10298
			KIAA0757	SYN10		IKK1	RP11-230L22.3		D22S732		LOH12CR3
			FLJ13167	hsyn10		IKKA	FLJ38464		MGC96963		9130403P13Rik
			tamo	TM7LN1		IKBKA	KIAA1608		CD224		PFK2
			PRKM2	RIPK7		IKK-alpha	FAM31A		MGC96904		IPFK2
			MAPK2	ROCO2		TCF16	MGC17125		MGC96892		GIG2
			p38	PARK8		FLJ11526	MGC3740		D22S672		SKIP1
			ERK	AURA17		NS4ATP2	BORG4		GGT		C8FW
			P42MAPK	VPATPD		MGC19825	KAIA1777		GTG		SIRPalpha2
			ERK2	ATP6DV		C6orf83	CEP4		MGC32939		BIT
			p40	VMA6		pRGR1	SH3P7		NNA1		SHPS1
			PRKM1	P39		MGC3413	HIP-55		DKFZp686M20191		MFR
			p41	ATP6D		DKFZP586G011	ABP1		KIAA1035		SIRP
			ERT1	VATX		RP11-533E19.1	HIP14		C21orf95		SHPS-1
			p41mapk	I-FLICE		FLJ13142	HIP3		DNL1L		CD172A
			NY-REN-36	CASP8AP1		LAP1B	HSPC294		XIB		SIRP-ALPHA-1
			DKFZp781C0723	CASH		MGC9402	HYPH		DNAS1L1		SIRPalpha
			MGC11332	c-FLIPL		BS-17	KIAA0946		DNASEX		PTPNS1
			FLJ33215	Casper		ATP6M	WRCH1		FLJ11127		P84
			KIAA1327	CLARP		VATD	CDC42L1		RISC		MYD-1
			JM4	USURPIN		VMA8	hG28K		HSCP1		MGC119678
			TCEB1L	FLIP		MAP1A/1BLC3	ARHU		MDC9		MGC119680
			MGC34403	c-FLIPR		MGC15201	FLJ10616		KIAA0021		HsT17287
			EMC19	c-FLIPS		PC3-96	fJ646B12.2		Mltng		SSC1
			SKP1	c-FLIP		DKFZp564M1178	DJ646B12.2		MCMP		PADI5
			OCP-II	MRIT		APG3	MGC13153		FLJ37099		PDI4
			OCP2	FLAME		FLJ22125	MGC54050		DKFZp686G0351		PDI5
			HRG4	FLAME-1		APG3L	ZNF400		dJ1156J9.1		PAD
			NUP196	bA127L20.2		C1Gal-T2	FLJ14524		DKFZp779P1149		p63
			ADIR2	RP11-127L20.4		COSMC	HOFI		DKFZp686N1631		CLIMP-63
			KIAA0336	DANGER		c38h2-l1	FLJ20831		RP5-1156J9.1		MGC99554
			GCC185	bA127L20		MGC19947	KIAA1295		FLJ11238		ERGIC-63
			PGII	STAT5		C1GALT2	FLJ38455		APHC		CSC-21K
			DSPG2	KFSD		HSPC067	UNC51		PLB		TAT1
			CSCD	SSAT-1		D6S82E	Unc51.1		FHC		FLJ32714
			PGS2	DC21		NG26	ATG1		FH		HIF2A
			SLRR1B	SSAT		MGC125860	DKFZp779C2057		MGC1348		HLF
			PG40	SAT		MGC125861	FLJ20563		MLL/GAS7		MOP2
			RAGA	DKFZp547M072		PP4	MG21		KIAA0394		PASD2
			FIP-1	FLJ40478		ANX5	FLJ00267		KE04		RP11-54H19.2
			MDS026	SLC21A11		ENX2	FLJ44128		Erlin-1		RP35
			SR-A	OATP-D		CAPZ	RP11-544M22.6		KEO4		SEMB
			SCARA1	OATP3A1		CAPPA2	GCN5L1		RP11-316M21.1		SEMAB
			phSR2	FLJ40959		L1	MGC87455		SPFH1		FLJ12287
			phSR1	DKFZp686D194		DKFZp686B04128	BLOS1		C10orf69		CORD10
			CD204	NTPDase-1		BM-009	CPN1		DKFZP586J1822		SPRING
			PP1221	FLJ40921		TS	COPN1		LyGPR		KIAA0282
			LIP8	ATPDase		CYP5A1	MGC1142		DRY12		RNF91
			ZBTB23	DKFZp686I093		TXS	LuCa-2		GPCR-Br		FLJ90504
			ZNF336	CD39		TXAS	LUCA2		LERGU		DNAPTP2
			MGC50811	CD119		CYP5	FP1193		MGC99678		DKFZp686F02235
			HSD-3.8	IFNGR		THAS	NY-REN-64		GPR30		JAW1L
			TPIS	FLJ45734		DORA	REN64		CEPR		IRAG
			FLJ32920	IFNGT1		DKFZp666H147	IPD1		CMKRL2		CRP2
			SP75	IFGR2		GBE	AGO4		FEG-1		LAP
			RACE	AF-1		DKFZp566D0824	TRAP230		LERGU2		IL6DBP
			DKFZp313E0731	RP3-422G23.1		HSJ-2	HOPA		RAB27		C/EBP-beta
			FLJ38008	KIAA1244		MGC117297	CAGH45		HsT18676		TCF5
			ARK	C6ORF34B		HSJ2	TNRC11		GS2		NF-IL6
			DKFZp761D081	PP23		MRJ	KIAA0192		MGC117246		MGC32080
			DKFZp686H1966	SOUL		HHDJ1	OPA1		RAM		ZNF537
			FSP2	C6orf34		FLJ42837	MGC45484		WALp1		TSH3
			ADPSP	MGC125865		MSJ-1	MGC117348		hACF1		KIAA1474
			KIAA1083	RIBB		MGC1152	MGC15875		FLJ14383		SFRSK1
			SPG4	RIT		Vma21p	MGC52123		DKFZP586E0518		SH3PXD4
			CRSBP-1	ROC1		ATP6V0E	EBS1		ACF1		P40PHOX
			XLKD1	MGC125864		Vma21	HD1		WCRF180		MGC3810
			LYVE-1	GLIPR2		ATP6H	PLTN		FLJ21912		NCF
			HAR	GAPR-1		M9.2	EBSO		CGI-81		NANTA3
			KIAA1157	APG7L		HTLF	PCN		DREV1		ST3GalIV
			FLJ13253	DKFZp434N0735		FKBP133	PLEC1b		DREV		CGS23
			ARHCL1	GSA7		KIAA0674	H2R		CKLFSF4		ST3Gal IV
			HLCDGP1	DRAK2		MIG10	DKFZp761G2113		MAD3		SIAT4
			PRO2975	P2Y13		MGC142128	CMTDI1		MGC2383		SAT3
			CK1	FKSG77		MGC117307	CMTDIB		QSCN6		FLJ11867
			FLJ40069	SP174		MGC8947	DYNII		FLJ34858		SIAT4C
			FLJ36139	GPR86		PGKA	DYN2		Q6		STZ
			KIAA1093	GPR94		FLJ20248	MCT5		SCDGF		GCL
			MAPKK3	GPCR1		HUFI-2	MCT6		FLJ45778		CFAG
			PRKMK3	FBL4		FLJ22683	OPHN1L		P450R		MAC387
			MEK3	FLR1		DKFZp434H2035	GRAF		DKFZp686G04235		60B8AG
			MKK3	FBL5		Ubc6p	OPHN1L1		CPR		MIF
			DKFZp547M073	CGI-44		HSPC153	KIAA0621		FLJ26468		MRP14
			DKFZp547E1912	MGC111019		MGC12555	FLJ42530		CYPOR		CGLB
			CIG30	UCK-1		HSPC205	FLJ11700		FLJ33404		CAGB
			CIG-30	CKLF1		HSU93243	FLJ22439		FLJ22570		NIF
			MGC21435	CKLF4		NCUBE1	DKFZp762H1613		FLJ39939		LIAG
			MGC51014	CKLF2		CGI-76	NGBE		MGC131930		P14
			STX2C	CKLF3		FLJ16691	PPCA		DC11		L1AG
			STX2A	C32		HU-1	GSL		KIAA0540		NIBAN
			EPM	HSPC224		MAPKAPK1A	PPGB		DHQV		FLJ38228
			STX2B	SNO		RSK	GLB2		DIA6		C1orf24
			EPIM	STNO		S6K-alpha 1	DCTN50		NMOR2		MSRB1
			bA48B24	FLJ00173		RSK1	RBP50		QR2		SELR
			MGC10753	KIAA0963		HEX	DYNAMITIN		BCSC-1		MGC3344
			BM-016	WP34		PRH	PPX		BCSC1		HSPC270
			Wwp4	pp52		PRHX	PP4		MGC126005		SELX
			PRO1741	BTL		HOX11L-PEN	PPH3		FLJ25952		FLJ13154
			bA48B24.1	MGC21173		HMPH	RAB5CL		FLJ43310		Rab22B
			FLJ32198	DDAHII		RP11-242B9.1	RABL		MGC40204		CPF3
			MGC10902	DDAH		FLJ10783	MGC138857		CSGalNAcT-2		LTB4H
			UPIIIb	NG30		bA4204.1	MGC117217		DKFZp686H13226		CYP4F
			P35	G6a		C20orf49	RBT1		PRO0082		LTBR1
			UGALT	FCGR2A1		C20orf31	ZKSCAN21		DBC-1		P2Y7
			UGT2	FcGR		DDIT2	CR53		DBC1		CMKRL1
			UGT1	CDw32		CR6	SHP-1L		ADCAD1		P2RY7
			UGT	FCG2		GADD45gamma	HCP		RSRFC9		BLTR
			UGTL	CD32A		GRP17	SH-PTP1		RSRFC4		BLT1
			UGAT	CD32		GL	PTP-1C		CSP		GPR16
			TRAP240	IGFR2		HSPC019	HCPH		DKFZP434N1429		LTB4R1
			DRIP250	FCGR2		GIPN	SHP1		FLJ13070		STX3A
			KIAA0593	MGC30032		MST070	SHP-1		DKFZp761N1221		ECS-1
			ARC250	MGC23887		bG120K12.3	HPTP1C		FLJ00118		ESA1
			HSPC221	FAM65B		MSTP070	MEKK5		FLJ39796		ESA
			MED13	KIAA0386		MGC25112	ASK1		IBP		ECS1
			hDIP	DIFF48		MGC57134	MAPKKK5		PKBS		M17S1
			DIP	DIFF40		IL-1RAcPIP	GADD34		PBR		MGC126671
			DKFZp313A1123	PL48		FLJ33531	CDS3		MBR		FLJ32761
			DSIPI	ARHT1		CCFDN	MGC138272		PTBR		bA330O11.1
			TSC-22R	MIRO-1		FCP1	A2MRAP		DBI		RP11-330O11.1
			GILZ	FLJ12633		MGC26273	RAP		pk18		MMPL1
			FLJ45333	FLJ11040		ZNF474	HBP44		mDRC		MMP20
			DKFZp686J19100	NCC27		FLJ45841	A2RAP		BZRP		MT6-MMP
			HUMHOXY1	G6		DKFZp451A239	MRAP		CANP3		MT-MMP6
			RIZ1	ICE(rel)II		FLJ34610	GRX		MGC14344		EDR2
			RIZ2	TX		SH3BP3	GRX1		p94		MGC163502
			MTB-ZF	Mih1/TX		PAST1	MGC117407		LGMD2		HPH2
			RIZ	ICH-2		PAST	UBA1A		MGC10767		PH2
			CG-8	ICEREL-II		HPAST1	A1S9		CANPL3		CRE-BPA
			FLJ20457	CEB		FLJ42622	A1ST		MGC11121		ICIL-1RA
			FLJ16767	IRF-2		FLJ44618	UBE1X		MGC4403		IRAP
			hGPCR37	DKFZp686F0244		H-PAST	MGC4781		LGMD2A		IL-1ra3
			PGR23	CALC		G5pr	A1S9T		nCL-1		MGC10430
				EFHA3		FLJ20644	UBA1		GL		IL1F3
				DKFZp564C246		G4-1	GXP1		FLJ14005		IL1RA
				FLJ12684		C14orf10	CD132		PPP1R4		FR-gamma
				C16orf69		PAFR	SCIDX		MCFP		gamma-hFR
				FLJ38101		PTP1B	SCIDX1		FLJ37788		FR-G
				DKFZp313D2416		PNAS-11	IMD4		C3orf13		PI1
				MEF		RIP5	TRAF2		IL1R3		MGC23330
				MGC126560		CAT53	I-TRAF		IL-1RAcP		PRO2275
				TRIM20		FB19	KIAA1415		KIAA1079		A1AT
				MGC126586		PNUTS	FLJ38609		cprk		AAT
				FMF		PTR3	FLJ12438		AATYK2		MGC9222
				MGC131982		OCTP	NR1B1		KPI-2		PI
				MGC149838		hPTR3	RAR		BREK		A1A
				KIAA0529		PHT2	TIMP		KPI2		GCSFR
				UNPH4		FLJ26631	FLJ90373		LMR2		CD114
				MGC74854		MGC3331	CLGI		KIAA0591		G1L
				DJ63G5.1		MSSP-1	EPA		HMSNII		BSCv
				CYT4		MSSP	EPO		CMT2		APMAP
				A211C6.1		YC1	HCI		KIAA1448		FLJ14226
				CED4		SCR2	TNF-R-III		CMT2A		EZI
				DKFZp781B1145		MSSP-3	TNFRSF3		MGC134844		Zfp467
				PRO1328		MGC15146	TNFR-RP		KLP		MRX68
				TAAV688		MSSP-2	LT-BETA-R		FLJ23699		FACL4
				APH-1B		HUMPCP	TNFCR		CMT2A1		ACS4
				DKFZp564D0372		PCP	TNFR2-RP		AZK		MRX63
				PSFL		MGC2202	CD18		MLT		LACS4
				TEL		PSN	D12S370		MRK		MGC23280
				TEL/ABL		CMT2B	APS		mlklak		HVH1
				GNK		FLJ20819	INK4C		MLK7		MKP1
				HSA242910		PRO2706	p18-INK4C		MLTK		MKP-1
				IL-10R2		RAB7	p18		KIAA1209		PTPN10
				CRF2-4		RNBP	KE05		FLJ31738		CL100
				CRFB4		RBP	CASP8IP1				SEC15L1
				CDW210B		CGI-72	FLDED1				SEC15L3
				D21S58		MGC64923	DEDD1				EXOC6A
				D21S66		MGC11115	DEFT				Sec15p
				DKFZp781D08126		BinCARD	KIAA0876				DKFZp761I2124
				MGC133329		MGC110898	FLJ44906				FLJ1125
				RNS4		bA370F5.1	SPTRX2				FLJ11251
				PRCA1		DKFZp451M0318	CILD6				SEC15L
				MGC104972		MITAP1	NME8				MGC33397
				WBSCR5		EOPA	ACVRLK4				TSPAN30
				WBSCR15		NUDEL	ALK-5				ME491
				HSPC046		SWIP1	TGFR-1				LAMP-3
				NTAL		WSB-1	ALK5				MLA1
				WSCR5		MSTP006	AAT5				OMA81H
				LAB		FLJ10983	SKR4				FLJ37788
				FLAP		DKFZP564O123	FS				C3orf13
				MGC104005		DMT1	MGC44848				IL1R3
				KIAA1463		CHMP2.5	UNQ2513				IL-1RAcP
				CS-1		VPS2B	RP11-326L24.6				DKFZp686O1689
				FLJ45996		VPS2-2	A3GALNT				C12orf7
				DKFZp313O1039		NEU	NY-MEL-1				HMG2
				KRAP		SIAL1	rrGTPbp				FLJ20424
				KIAA1927		PEPI	TRN-SR				S100C
				SPAG13		PGRN	TRN-SR2				MLN70
				DKFZp779G0129		PCDGF	TRNSR				CR
				CS1		GEP	MTR10A				TC
				IFNBR		GP88	IPO12				DAF
				IFN-alpha-REC		RAB5	WP34				beta4Gal-T5
				IFNAR		ICE-LAP6	pp52				MGC138470
				AVP		APAF3	p19-INK4D				BETA4-GALT-IV
				IFRC		MCH6	INK4D				B4Gal-T5
				PRO1770		CASPASE-9c	p19				gt-V
				CGI-17		APAF-3	MGC12217				beta4GalT-V
				PRO0149		HATPL	MGC26703				FOAP-4
				FLJ41272		ATP6F	SRP3				GPI-80
				FLJ26625		VMA16	QIP1				HMFN1045
				JTK8		DKFZp781I1117	IPOA3				DKFZp686A15125
				KIAA0834		CYLN1	CAP1-PEN				GPCR150
				PFTAIRE1		MGC131604	CAP				GPCR1
				JUNDM2		RSN	dJ551D2.5				MNSOD
				LRP		CLIP-170	FLJ11362				IPO-B
				VAULT1		CLIP170	B930011H20Rik				Mn-SOD
				GALA		CLIP	COQ8				IL3BP1
				VPS2		MGC138804	FLJ12229				NF-IL3A
				VPS2A		MGC138805	ACT				E4BP4
				CHMP2		MGC14258	KIAA0438				NFIL3A
				BC-2		DKFZp313K217	RNF131				MD-2
				BC2		GSTTLp28	Neurodap1				CDD
				HCKID		P28	MGC133042				KIAA1254
						DKFZp686H13163	MYPT1				CPR8
						MST084	MBS				MNK1
						ASH	TCFL4				IL-17RA
						MSTP084	MXD7				hIL-17R
						EGFRBP-GRB2	MAD7				MGC10262
						Grb3-3	TRIP9				CDw217
						FLJ10067	IKBB				IL17R
						IOP2	FLJ42500				FACL2
						DKFZp434G0420	MGC138418				LACS
						CDA01	NHE8				FACL1
						MSTP090	DKFZp686C03237				ACS1
						MGC22650	KIAA0939				LACS2
						4SPAN3	WDR2				LACS1
						4SPAN3.2	CLIPINB				OR14-40
						MS4A6	IR10				CD232
						CD20L3	FLJ11560				VESPR
						MST090	RP11-182N22.6				PLXN-C1
						MGC131944	bA182N22.6				DKFZP434B044
						FLJ12859	P1.11659_5				MGC74865
						ZNP-99	NY-BR-20				CRISP11
						ZBP-99	MGC4809				LCRISP2
						FLJ14378	pp9099				FLJ31978
						FLJ10727	PP1628				NF-IL6-beta
						BBOX2	DKFZp761K2312				C/EBP-delta
						XAP130	FLJ38884				CELF
						TMLH	MGC111781				CRP3
						Fbx30	FLJ16566				OCTN1
						MGC21674	FLJ00406				MGC40524
						FLJ41030	MGC4368				MGC34546
						FRA2	FLJ90469				6PGD
						FLJ23306	SLP4				MGC33613
						PRKM2	LPC1				PIGR3
						MAPK2	S1P4
						p38	S1PR4
						ERK	H2A.y
						P42MAPK	H2A/y
						ERK2	H2AF12M
						p40	MACROH2A1.1
						PRKM1	mH2A1
						p41	macroH2A1.2
						ERT1	H2AFJ
						p41mapk	AMPH1
						HC10-II	DPD
						MGC4147	MGC70799
						ARFGAP1	MGC132008
						THIO	DHP
						ACAA	MGC13061
						PTHIO	L13
						U2AF1L4	MGC138424
						FLJ22573	MGC138422
						SAS	CL640
						PRO0823	FLJ26072
						SLAP-130	IREM1
						ADAP	IgSF13
						CL25022	NKIR
						C21orf3	CLM1
						C21orf1	CD300f
						PBF	FLJ20532
						bK963H5.1	DKFZP564K0822
						DUSP20	RAD3D
						MGC32658	D2-2
						DSP18	RAB16
						LMWDSP20	GOV
						MGC9163	CSC-21K
						RAIDD	p67phox
						RP5-1022P6.2	NOXA2
						PREI4	P67-PHOX
						MGC26147	LAP
						FLJ11085	CALM
						H_LUCA16.1	CLTH
						GIP	ANX1
						GNAI2B	MGC126187
						H_LUCA15.1	A4-LSB
						MGC119194	A4
						MGC119197	PP1201
						MGC119195	MST100
						RASSF5	RECS1
						E2F-3	MSTP100
						KIAA0075	LC17-NM
						MGC104598	LC17-GI
						DKFZp686C18211	ESMLC
						Fbx38	MLC3NM
						SP329	MLC1SM
						MOKA	LC17B
						E2FBP1	MLC3SM
						DRIL3	LC17A
						BRIGHT	MMAC1
						DRIL1	MHAM
						p21-Arc	TEP1
						ARC21	BZS
						MGC57364	PTEN1
						AMPK	MGC11227
						MGC33776	FLJ33845
						AMPKa1	KIAA1720
						FLJ90710	PHM
						AD-020	PAL
						DKFZp686F1765	VCY2IP-1
						P59	C19orf5
						DKFZp313B211	VCY2IP1
						AVL9	BPY2IP1
						BNAS2	FLJ10669
						MGC51956	MAP8
						CKLFSF3	MGC133087
						FLJ31762	CARS1
						FLJ36605	CYSRS
						CAP2	MGC:11246
						PI8	KIAA0380
						HCKID	DKFZp667F1223
						ANKS1	PDZ-RHOGEF
						MGC42354	GTRAP48
						KIAA0229	B4-2
						LOXL	PRR2
						MGC129879	RP11-63L7.5
						UBP	PROL2
						MGC129878	PNAS-145
						SIH003	NSP2
						TIP20	NSPL1
						MGC10084	NMMHCA
						9830169G11Rik	DFNA17
						ZNT1	EPSTS
						ZRC1	MHA
						FLJ22682	MGC104539
						CGI-66	FTNS
						MO25	NMHC-II-A
						LY5	WASP
						CD45	IMD2
						T200	THC
						LCA	HSG
						B220	CMT2A
						GP180	KIAA0214
						NAP1	CMT2A2
						TILP(S)	MARF
						tilp	CPRP1
						AZ2	ARP1
						TARA	KIAA1887
						FLJ39315	AMLCR1
						KIAA1662	PEBP2aB
						dJ37E16.4	EVI-1
						HRIHFB2122	CBFA2
						DFNB28	AML1
						KCC3B	AML1-EVI-1
						ACCPN	Taz1
						KCC3A	G4.5
						DKFZP434D2135	LVNCX
						KCC3	FLJ27390
						KIAA1610	XAP-2
						MGC131940	EFE
						MI-ER1	EFE2
						RP5-944N15.1	CMD3A
						MGC150640	BTHS
						ER1	DMP4
						DKFZp781G0451	SSH-1
						MGC150641	FLJ38102
						hMI-ER1	KIAA1298
						P76	p110
						MGC117391	CASP
						FLJ26287	GOLIM6
						FAM11B	CUX
						FLJ20979	CDP1
						SUH	Cux/CDP
						RBP-J	Nbla10317
						RBPJK	Clox
						csl	p75
						KBF2	COY1
						IGKJRB1	p200
						IGKJRB	p100
						CBF1	CDP
						RBPSUH	CDP/Cut
						MGC61669	NPD007
						MGC126867	RHBDL7
						GMF-GAMMA	NTN4
						CMT4D	DKFZp781O1747
						GC4	KIAA0168
						RTP	FLJ20361
						RIT42	KIAA1416
						PROXY1	FLJ20357
						NMSL	IS3
						NDR1	C10orf7
						TDD5	D123
						TARG1	hDIP
						CAP43	DIP
						HMSNL	DKFZp313A1123
						DRG1	DSIPI
						PFC	TSC-22R
						BFD	GILZ
						PROPERDIN	sigma3b
						PFD	AP3S3
						PRG1	FLJ35955
						PPG	ORAI2
						PRG	FLJ12474
						FLJ12930	CBCIP2
						MGC9289	FLJ14733
						NOP10	C7orf19
						NOP10P	FLJ20245
						MGC70651	RP13-122B23.4
						BNIP-2	sWSS2608
						NIP2	RP10
						FLJ46304	DKFZp781N0678
						KIAA1378	LCA11
						FLJ25606	IMPD
						CTNNB	IMPD1
						FLJ37923	KIAA0636
						DKFZp686D02253	PRO1071
						bA235O14.1	CPN3
						OSF
						SH3P2
						FLJ20559
						MGC20197
						DPH3A
						DELGIP1
						ZCSL2
						DELGIP
						KTI11
						DESR1
						KIAA1360
						CVAK104
						FLJ10074
						MGC4342
						RP3-467K16.3
						TKT1
						FLJ34765
						MSTP064
						MDS033
						PEN-2
						PEN2
						KIND3
						MIG2B
						MGC10966
						KIAA1565
						PLA2G4
						cPLA2-alpha
						MGC126350
						HKII
						HXK2
						DKFZp686M1669
						HM145
						MIP1aR
						CKR-1
						CD191
						CMKBR1
						SCYAR1
						FAM34A
						FAM34A1
						LPAAB
						BSCL1
						1-AGPAT2
						LPAAT-beta
						BSCL
						MGC71098
						KIAA1528
						RNF58
						MGC46138
						G13
						IRF2BPL
						KIAA1865
						FLJ14968
						STE24
						FACE-1
						Ste24p
						FACE1
						KIAA0970
						bA203I16.5
						FLJ31509
						FNDC3
						RP11-203I16.5
						bA203I16.1
						CAR
						PPNAD1
						MGC17251
						TSE1
						CNC
						CNC1
						PKR1
						PRKAR1
						DKFZp779L0468
						GMRP-1
						GMRP1
						MGC13007
						MGC3123
						FP2653
						FLJ22529
						C10orf77
						RP11-18I14.8
						bA18I14.8
						MGC125836
						MGC125835
						ARHG
						AceCS
						ACAS2
						ACS
						ACSA
						dJ1161H23.1
						DKFZp762G026
						MGC8916
						CGI-93
						DKFZp566O084
						p193
						PARPL
						PH5P
						ADPRTL1
						VPARP
						VAULT3
						TM30
						MGC3261
						TRK
						NEM1
						TM30nm
						FLJ41118
						OK/SW-cl.5
						TM-5
						TPMsk3
						hscp30
						MGC14582
						TM3
						MGC72094
						MGC1934
						HOX1.7
						HOX1G
						HOX1
						ABD-B
						ARC16
						dJ127C7.3
						p16-Arc
						TSPAN25
						MOX44
						Fli1
						FLIL
						MGC39265
						FLI
						MGC126816
						ZFP319
						VPS2
						VPS2A
						CHMP2
						BC-2
						BC2
						PS1TP5BP1
						beta-actin
						XAP-3
						16A
						ATP6IP1
						CF2
						ATP6S1
						Ac45
						MGC129781
						XAP3
						VATPS1
						FLJ22329
						MGC117270
						FLJ20396
						CKLFSF6
						PRO2219
						PYKL
						XLG
						PYK
						XLG2
						PHK
						DKFZP586J1822
						LHR
						CDW44
						ECMR-III
						MGC10468
						MDU2
						CSPG8
						Pgp1
						IN
						MUTCH-I
						MIC4
						MDU3
						MC56
						HCELL
						PRAF1
						PRA1
						YIP3
						PLIC-2
						CHAP1
						LIC-2
						PLIC2
						CHAP1/DSK2
						RIHFB2157
						N4BP4
						HRIHFB2157
						Dsk2
						FLJ11011
						hUBC-16
						FLJ14902
						G24
						MRPL56
						DSEPI
						SART2
						MGC17716
						ALDA
						MGC10942
						MGC17767
						GalNAcT4
						GALNAC-T4
						CSF2R
						CSF2RAY
						CSF2RX
						GM-CSF-R-alpha
						CSF2RAX
						CD116
						MGC3848
						CDw116
						GMR
						MGC4838
						CSF2RY
						GMCSFR
						SMP1
						RP11-335G20.3
						IFNRC
						DKFZp779K1237
						PI3K
						p110-BETA
						PI3Kbeta
						MGC133043
						PIK3C1
						PKCI2
						FKBP-12
						FKBP1
						FKBP12
						FKBP12C
						PPIASE
						PKC12
						RANBPM
						FLJ00029
						VATC
						FLJ20057
						ATP6D
						Vma5
						ATP6C
						TNFSF20
						CD257
						TALL1
						delta BAFF
						BAFF
						ZTNF4
						TALL-1
						THANK
						BLYS
						VATB
						VPP3
						ATP6B2
						ATP6B1B2
						Vma2
						HO57
						DKFZp686B1993
						TRX
						MGC61975
						HS1
						CTTNL
						FLJ25113
						TUBA3
						B-ALPHA-1
						Gx
						EN-7
						HSPC022
						DFFRX
						FAF
						MP1
						G6S
						MGC21274
						FLJ23818
						DKFZp564J157
						TXR1
						T2K
						NAK
						FLJ11330
						MGC131915
						B56A
						PR61A
						MAC30
						GODZ
						ZNF373
						RTN4-B1
						Nbla10545
						RTN-X
						NSP
						ASY
						RTN4-A
						NSP-CL
						Nbla00271
						NI220/250
						RTN4-C
						RTN4-B2
						NOGO-A
						NOGO
						C3F
						nessy
						OACT5
						SAND2
						HSRG1
						FinGER4
						Nbla11189
						MGC11061
						ARI
						HHARI
						UBCH7BP
						HARI
						RAB1
						DKFZP564B163
						ARMS
						MGC163482
						DAP12
						KARAP
						PLOSL
						ENC-1AS
						hNRD2
						hNRD1
						B12
						GNA16
						FLJ14784
						RCC4
						FIP200
						CC1
						DRAGOU14
						RAB2
						UTMOD
						BRAP-1
						NRF2
						RP4-676J13.1
						dJ676J13.1
						NCB5OR
						FLJ31074
						MGC111533
						CMG-2
						JHF
						ISH
						MGC45856
						CMG2
